# Cytomegalovirus serostatus and plasma MCP-1 levels are associated with antibody response to seasonal influenza vaccine across age and sex

**DOI:** 10.64898/2026.03.15.26348451

**Authors:** Tamar Ratishvili, Iana H. Haralambieva, Krista M. Goergen, Inna G. Ovsyannikova, Harry Pickering, Matteo Pellegrini, Monica Cappelletti, Elaine F. Reed, Gregory A. Poland, Richard B. Kennedy

**Author notes:** **Address correspondence to**: Richard B. Kennedy, Ph.D., Director, Mayo Vaccine Research Group, Mayo Clinic, Guggenheim 611D, 200 First Street SW, Rochester, Minnesota 55905.

## Abstract

**Background:** While immunologic aging impacts immune responses to vaccination, consistent biomarkers associated with aging of the immune system and suboptimal serologic response to influenza vaccination have not been well-studied. Identification of readily measurable biomarkers of immunosenescence may have predictive clinical utility and inform targeted influenza vaccination strategies and future research into aging of the immune system.

**Methods:** We quantified multiple serum/plasma and cell-based parameters related to immune aging (CMV serostatus, plasma cytokines/chemokines, TREC, TERT, NK cell functionality, and DNA methylation clock) at baseline in an adult (age range 18-85) cohort of 2019-2020 influenza vaccine recipients (n=337) and evaluated their associations with vaccine-induced HAI response to influenza A/H1N1, A/H3N2 and B/Victoria strains.

**Results:** CMV IgG titers were significantly positively correlated with vaccine-induced increases in HAI antibody titers to influenza A/H1N1 (*p=*0.02) and A/H3N2 (*p*=0.014). CMV IgG titers (*p=*0.00096) and CMV seropositivity (*p=*0.003) were also associated with Day 28 HAI seropositivity against influenza A/H3N2 in subjects seronegative at baseline. Conversely, plasma MCP-1 levels were negatively associated with HAI responses to the A/H3N2 (*p=*0.04) strain. These findings were significant independent of age, sex or vaccine type received (high vs standard-dose seasonal influenza vaccine)

**Conclusions:** Our identification of significant relationships between easily quantifiable immune markers and HAI responses to influenza A vaccine strains across sex and age enhances our knowledge of specific links between immune aging and influenza vaccine-induced immunity. These markers could be leveraged for predicting response to influenza immunization.
