## Supplementary Table 3 for "Cytomegalovirus serostatus and plasma MCP-1 levels are associated with antibody response to seasonal influenza vaccine across age and sex"

### Sheet: Sheet1
Variable1	Variable2	Spearman Correlations	P-Value
Age	Age	1	0
Age	DNAm Age	0.863424	3.49803e-19
Age	DNAm Age Acceleration	-0.0219559	0.86662
Age	CMV Average Index Value	0.0828938	0.136518
Age	TREC	-0.545206	4.2432e-07
Age	TERT	-0.0789058	0.498062
Age	IL.1RA	-0.0949866	0.321363
Age	IL.8	-0.0812256	0.396728
Age	IL.10	0.177558	0.0622712
Age	TNF.a	0.276585	0.00329728
Age	IFN.g	-0.20485	0.0310269
Age	Eotaxin	0.250039	0.00812854
Age	GM.CSF	-0.000175666	0.99854
Age	MCP.1	0.385552	2.9305e-05
Age	Lysis	-0.130847	0.331963
Age	Lysis per NK cell basis	-0.25306	0.057528
Age	CD56+	0.266814	0.0448239
Age	CD56bright	-0.313239	0.0176656
Age	CD56bright CD16+	0.0107687	0.936632
Age	Cd56bright CD16-	-0.273935	0.039211
Age	CD56dim	0.294561	0.0261335
Age	CD56dim CD16+	-0.345289	0.00852432
Age	CD56dim CD16-	0.408204	0.00162079
DNAm Age	Age	0.863424	3.49803e-19
DNAm Age	DNAm Age	1	0
DNAm Age	DNAm Age Acceleration	0.457483	0.000209931
DNAm Age	CMV Average Index Value	0.321047	0.011644
DNAm Age	TREC	-0.567547	2.25875e-06
DNAm Age	TERT	-0.0105764	0.935523
DNAm Age	IL.1RA	-0.194847	0.13238
DNAm Age	IL.8	-0.145243	0.26406
DNAm Age	IL.10	0.101999	0.434096
DNAm Age	TNF.a	0.119944	0.357183
DNAm Age	IFN.g	-0.311449	0.0145548
DNAm Age	Eotaxin	0.367271	0.00359544
DNAm Age	GM.CSF	-0.0685687	0.599529
DNAm Age	MCP.1	0.400106	0.00139893
DNAm Age	Lysis	0.11588	0.443142
DNAm Age	Lysis per NK cell basis	-0.137219	0.363159
DNAm Age	CD56+	0.320207	0.0300476
DNAm Age	CD56bright	-0.387061	0.00787479
DNAm Age	CD56bright CD16+	0.0166554	0.91252
DNAm Age	Cd56bright CD16-	-0.382054	0.00878976
DNAm Age	CD56dim	0.376944	0.0098165
DNAm Age	CD56dim CD16+	-0.204885	0.171972
DNAm Age	CD56dim CD16-	0.289793	0.0507569
DNAm Age Acceleration	Age	-0.0219559	0.86662
DNAm Age Acceleration	DNAm Age	0.457483	0.000209931
DNAm Age Acceleration	DNAm Age Acceleration	1	0
DNAm Age Acceleration	CMV Average Index Value	0.0562136	0.666977
DNAm Age Acceleration	TREC	-0.120922	0.357395
DNAm Age Acceleration	TERT	-0.0742464	0.569578
DNAm Age Acceleration	IL.1RA	-0.119462	0.359134
DNAm Age Acceleration	IL.8	-0.118457	0.363219
DNAm Age Acceleration	IL.10	-0.0640768	0.623704
DNAm Age Acceleration	TNF.a	-0.246711	0.0552689
DNAm Age Acceleration	IFN.g	-0.250079	0.0519216
DNAm Age Acceleration	Eotaxin	-0.0118193	0.927965
DNAm Age Acceleration	GM.CSF	-0.128117	0.325123
DNAm Age Acceleration	MCP.1	-0.186621	0.149843
DNAm Age Acceleration	Lysis	0.265988	0.0739839
DNAm Age Acceleration	Lysis per NK cell basis	0.057416	0.70468
DNAm Age Acceleration	CD56+	0.101267	0.50308
DNAm Age Acceleration	CD56bright	-0.0999106	0.508847
DNAm Age Acceleration	CD56bright CD16+	-0.112825	0.455339
DNAm Age Acceleration	Cd56bright CD16-	-0.134998	0.371049
DNAm Age Acceleration	CD56dim	0.106764	0.480063
DNAm Age Acceleration	CD56dim CD16+	0.060935	0.687477
DNAm Age Acceleration	CD56dim CD16-	-0.0247302	0.87041
CMV Average Index Value	Age	0.0828938	0.136518
CMV Average Index Value	DNAm Age	0.321047	0.011644
CMV Average Index Value	DNAm Age Acceleration	0.0562136	0.666977
CMV Average Index Value	CMV Average Index Value	1	0
CMV Average Index Value	TREC	-0.420147	0.000193966
CMV Average Index Value	TERT	-0.0440114	0.707713
CMV Average Index Value	IL.1RA	0.133601	0.162139
CMV Average Index Value	IL.8	-0.00206652	0.982826
CMV Average Index Value	IL.10	-0.0651881	0.496664
CMV Average Index Value	TNF.a	0.109331	0.253345
CMV Average Index Value	IFN.g	-0.0669045	0.485373
CMV Average Index Value	Eotaxin	-0.0838851	0.381398
CMV Average Index Value	GM.CSF	-0.0136219	0.887161
CMV Average Index Value	MCP.1	0.0851439	0.374268
CMV Average Index Value	Lysis	-0.06374	0.640712
CMV Average Index Value	Lysis per NK cell basis	-0.118729	0.383463
CMV Average Index Value	CD56+	0.183428	0.175992
CMV Average Index Value	CD56bright	-0.0961755	0.480738
CMV Average Index Value	CD56bright CD16+	-0.0067004	0.960911
CMV Average Index Value	Cd56bright CD16-	-0.0521243	0.702814
CMV Average Index Value	CD56dim	0.121004	0.374349
CMV Average Index Value	CD56dim CD16+	0.070579	0.605228
CMV Average Index Value	CD56dim CD16-	-0.0537603	0.693938
TREC	Age	-0.545206	4.2432e-07
TREC	DNAm Age	-0.567547	2.25875e-06
TREC	DNAm Age Acceleration	-0.120922	0.357395
TREC	CMV Average Index Value	-0.420147	0.000193966
TREC	TREC	1	0
TREC	TERT	0.0680806	0.561667
TREC	IL.1RA	0.14224	0.226692
TREC	IL.8	0.335254	0.00350178
TREC	IL.10	0.127162	0.280297
TREC	TNF.a	-0.0795228	0.500628
TREC	IFN.g	0.390007	0.000592664
TREC	Eotaxin	-0.132991	0.258654
TREC	GM.CSF	0.212441	0.0691904
TREC	MCP.1	-0.216116	0.0644047
TREC	Lysis	0.0106294	0.938026
TREC	Lysis per NK cell basis	0.215417	0.110833
TREC	CD56+	-0.268943	0.0450394
TREC	CD56bright	0.194644	0.15057
TREC	CD56bright CD16+	-0.10803	0.42806
TREC	Cd56bright CD16-	0.20858	0.122907
TREC	CD56dim	-0.203262	0.132968
TREC	CD56dim CD16+	-0.00639152	0.962711
TREC	CD56dim CD16-	-0.0208999	0.878485
TERT	Age	-0.0789058	0.498062
TERT	DNAm Age	-0.0105764	0.935523
TERT	DNAm Age Acceleration	-0.0742464	0.569578
TERT	CMV Average Index Value	-0.0440114	0.707713
TERT	TREC	0.0680806	0.561667
TERT	TERT	1	0
TERT	IL.1RA	-0.325069	0.0044326
TERT	IL.8	-0.213202	0.0662764
TERT	IL.10	-0.0241278	0.837203
TERT	TNF.a	-0.0371851	0.751446
TERT	IFN.g	0.158852	0.173434
TERT	Eotaxin	0.064083	0.584918
TERT	GM.CSF	0.0574206	0.624609
TERT	MCP.1	0.145377	0.213323
TERT	Lysis	-0.00181494	0.98931
TERT	Lysis per NK cell basis	-0.104421	0.439517
TERT	CD56+	0.0459886	0.734087
TERT	CD56bright	0.0569762	0.673775
TERT	CD56bright CD16+	0.0466488	0.730413
TERT	Cd56bright CD16-	0.0892015	0.509348
TERT	CD56dim	-0.0353403	0.794105
TERT	CD56dim CD16+	0.0524729	0.698273
TERT	CD56dim CD16-	-0.0701669	0.604003
IL.1RA	Age	-0.0949866	0.321363
IL.1RA	DNAm Age	-0.194847	0.13238
IL.1RA	DNAm Age Acceleration	-0.119462	0.359134
IL.1RA	CMV Average Index Value	0.133601	0.162139
IL.1RA	TREC	0.14224	0.226692
IL.1RA	TERT	-0.325069	0.0044326
IL.1RA	IL.1RA	1	0
IL.1RA	IL.8	0.592074	7.70107e-12
IL.1RA	IL.10	0.133642	0.162008
IL.1RA	TNF.a	0.247847	0.00872302
IL.1RA	IFN.g	0.155141	0.103978
IL.1RA	Eotaxin	-0.126989	0.184127
IL.1RA	GM.CSF	0.253625	0.00723296
IL.1RA	MCP.1	0.027352	0.775673
IL.1RA	Lysis	-0.164291	0.226296
IL.1RA	Lysis per NK cell basis	0.0335617	0.806025
IL.1RA	CD56+	-0.121296	0.373188
IL.1RA	CD56bright	0.0661346	0.628191
IL.1RA	CD56bright CD16+	0.171427	0.206487
IL.1RA	Cd56bright CD16-	-0.0262677	0.84761
IL.1RA	CD56dim	-0.0393039	0.773653
IL.1RA	CD56dim CD16+	0.255251	0.0576141
IL.1RA	CD56dim CD16-	-0.256178	0.0566819
IL.8	Age	-0.0812256	0.396728
IL.8	DNAm Age	-0.145243	0.26406
IL.8	DNAm Age Acceleration	-0.118457	0.363219
IL.8	CMV Average Index Value	-0.00206652	0.982826
IL.8	TREC	0.335254	0.00350178
IL.8	TERT	-0.213202	0.0662764
IL.8	IL.1RA	0.592074	7.70107e-12
IL.8	IL.8	1	0
IL.8	IL.10	0.329022	0.000422008
IL.8	TNF.a	0.209001	0.0277069
IL.8	IFN.g	0.37208	5.79279e-05
IL.8	Eotaxin	0.0352188	0.713644
IL.8	GM.CSF	0.444574	1.01759e-06
IL.8	MCP.1	-0.0185066	0.847125
IL.8	Lysis	-0.0986363	0.469529
IL.8	Lysis per NK cell basis	0.0929613	0.495589
IL.8	CD56+	-0.126286	0.353697
IL.8	CD56bright	0.219663	0.103808
IL.8	CD56bright CD16+	0.101311	0.457507
IL.8	Cd56bright CD16-	0.182199	0.178955
IL.8	CD56dim	-0.212709	0.115501
IL.8	CD56dim CD16+	0.1037	0.446914
IL.8	CD56dim CD16-	-0.106019	0.436762
IL.10	Age	0.177558	0.0622712
IL.10	DNAm Age	0.101999	0.434096
IL.10	DNAm Age Acceleration	-0.0640768	0.623704
IL.10	CMV Average Index Value	-0.0651881	0.496664
IL.10	TREC	0.127162	0.280297
IL.10	TERT	-0.0241278	0.837203
IL.10	IL.1RA	0.133642	0.162008
IL.10	IL.8	0.329022	0.000422008
IL.10	IL.10	1	0
IL.10	TNF.a	0.546909	5.29072e-10
IL.10	IFN.g	0.291952	0.00187646
IL.10	Eotaxin	0.168302	0.0774427
IL.10	GM.CSF	0.41937	4.61972e-06
IL.10	MCP.1	0.223801	0.0182144
IL.10	Lysis	-0.178981	0.186885
IL.10	Lysis per NK cell basis	-0.210528	0.119369
IL.10	CD56+	0.146542	0.281161
IL.10	CD56bright	-0.0647262	0.635543
IL.10	CD56bright CD16+	0.208346	0.123336
IL.10	Cd56bright CD16-	-0.0457063	0.738006
IL.10	CD56dim	0.0682067	0.61744
IL.10	CD56dim CD16+	-0.192373	0.155483
IL.10	CD56dim CD16-	0.230067	0.0880454
TNF.a	Age	0.276585	0.00329728
TNF.a	DNAm Age	0.119944	0.357183
TNF.a	DNAm Age Acceleration	-0.246711	0.0552689
TNF.a	CMV Average Index Value	0.109331	0.253345
TNF.a	TREC	-0.0795228	0.500628
TNF.a	TERT	-0.0371851	0.751446
TNF.a	IL.1RA	0.247847	0.00872302
TNF.a	IL.8	0.209001	0.0277069
TNF.a	IL.10	0.546909	5.29072e-10
TNF.a	TNF.a	1	0
TNF.a	IFN.g	0.243365	0.0100586
TNF.a	Eotaxin	0.077951	0.4161
TNF.a	GM.CSF	0.277219	0.00322345
TNF.a	MCP.1	0.268957	0.0043124
TNF.a	Lysis	-0.17025	0.209668
TNF.a	Lysis per NK cell basis	0.00105956	0.993816
TNF.a	CD56+	-0.0478176	0.726366
TNF.a	CD56bright	-0.125442	0.356948
TNF.a	CD56bright CD16+	0.0263936	0.846888
TNF.a	Cd56bright CD16-	-0.111624	0.412763
TNF.a	CD56dim	0.131136	0.335364
TNF.a	CD56dim CD16+	0.0615782	0.652102
TNF.a	CD56dim CD16-	-0.0189527	0.889732
IFN.g	Age	-0.20485	0.0310269
IFN.g	DNAm Age	-0.311449	0.0145548
IFN.g	DNAm Age Acceleration	-0.250079	0.0519216
IFN.g	CMV Average Index Value	-0.0669045	0.485373
IFN.g	TREC	0.390007	0.000592664
IFN.g	TERT	0.158852	0.173434
IFN.g	IL.1RA	0.155141	0.103978
IFN.g	IL.8	0.37208	5.79279e-05
IFN.g	IL.10	0.291952	0.00187646
IFN.g	TNF.a	0.243365	0.0100586
IFN.g	IFN.g	1	0
IFN.g	Eotaxin	-0.0334941	0.7271
IFN.g	GM.CSF	0.511307	9.77955e-09
IFN.g	MCP.1	-0.0674663	0.481708
IFN.g	Lysis	-0.021473	0.875179
IFN.g	Lysis per NK cell basis	-0.0150103	0.912568
IFN.g	CD56+	0.0441941	0.746379
IFN.g	CD56bright	0.0595818	0.662691
IFN.g	CD56bright CD16+	-0.0310549	0.820263
IFN.g	Cd56bright CD16-	0.067126	0.623037
IFN.g	CD56dim	-0.0649597	0.634322
IFN.g	CD56dim CD16+	0.170818	0.208127
IFN.g	CD56dim CD16-	-0.166621	0.219688
Eotaxin	Age	0.250039	0.00812854
Eotaxin	DNAm Age	0.367271	0.00359544
Eotaxin	DNAm Age Acceleration	-0.0118193	0.927965
Eotaxin	CMV Average Index Value	-0.0838851	0.381398
Eotaxin	TREC	-0.132991	0.258654
Eotaxin	TERT	0.064083	0.584918
Eotaxin	IL.1RA	-0.126989	0.184127
Eotaxin	IL.8	0.0352188	0.713644
Eotaxin	IL.10	0.168302	0.0774427
Eotaxin	TNF.a	0.077951	0.4161
Eotaxin	IFN.g	-0.0334941	0.7271
Eotaxin	Eotaxin	1	0
Eotaxin	GM.CSF	0.0587679	0.540089
Eotaxin	MCP.1	0.347439	0.000186858
Eotaxin	Lysis	-0.179224	0.186278
Eotaxin	Lysis per NK cell basis	-0.163295	0.229164
Eotaxin	CD56+	0.082674	0.544674
Eotaxin	CD56bright	-0.122731	0.367516
Eotaxin	CD56bright CD16+	-0.0514495	0.706487
Eotaxin	Cd56bright CD16-	-0.121441	0.372612
Eotaxin	CD56dim	0.11102	0.415312
Eotaxin	CD56dim CD16+	-0.311675	0.0193698
Eotaxin	CD56dim CD16-	0.331892	0.0124575
GM.CSF	Age	-0.000175666	0.99854
GM.CSF	DNAm Age	-0.0685687	0.599529
GM.CSF	DNAm Age Acceleration	-0.128117	0.325123
GM.CSF	CMV Average Index Value	-0.0136219	0.887161
GM.CSF	TREC	0.212441	0.0691904
GM.CSF	TERT	0.0574206	0.624609
GM.CSF	IL.1RA	0.253625	0.00723296
GM.CSF	IL.8	0.444574	1.01759e-06
GM.CSF	IL.10	0.41937	4.61972e-06
GM.CSF	TNF.a	0.277219	0.00322345
GM.CSF	IFN.g	0.511307	9.77955e-09
GM.CSF	Eotaxin	0.0587679	0.540089
GM.CSF	GM.CSF	1	0
GM.CSF	MCP.1	-0.0530915	0.579981
GM.CSF	Lysis	-0.0800007	0.557803
GM.CSF	Lysis per NK cell basis	-0.00379565	0.977851
GM.CSF	CD56+	-0.00265016	0.984534
GM.CSF	CD56bright	0.188592	0.163925
GM.CSF	CD56bright CD16+	0.193306	0.153451
GM.CSF	Cd56bright CD16-	0.182535	0.178141
GM.CSF	CD56dim	-0.189012	0.162972
GM.CSF	CD56dim CD16+	-0.0240408	0.860394
GM.CSF	CD56dim CD16-	0.0393079	0.77363
MCP.1	Age	0.385552	2.9305e-05
MCP.1	DNAm Age	0.400106	0.00139893
MCP.1	DNAm Age Acceleration	-0.186621	0.149843
MCP.1	CMV Average Index Value	0.0851439	0.374268
MCP.1	TREC	-0.216116	0.0644047
MCP.1	TERT	0.145377	0.213323
MCP.1	IL.1RA	0.027352	0.775673
MCP.1	IL.8	-0.0185066	0.847125
MCP.1	IL.10	0.223801	0.0182144
MCP.1	TNF.a	0.268957	0.0043124
MCP.1	IFN.g	-0.0674663	0.481708
MCP.1	Eotaxin	0.347439	0.000186858
MCP.1	GM.CSF	-0.0530915	0.579981
MCP.1	MCP.1	1	0
MCP.1	Lysis	-0.149251	0.272265
MCP.1	Lysis per NK cell basis	-0.0129187	0.924714
MCP.1	CD56+	-0.147713	0.277292
MCP.1	CD56bright	-0.0496258	0.716446
MCP.1	CD56bright CD16+	0.192089	0.156106
MCP.1	Cd56bright CD16-	-0.0606351	0.657096
MCP.1	CD56dim	0.0379526	0.781238
MCP.1	CD56dim CD16+	-0.120514	0.3763
MCP.1	CD56dim CD16-	0.129086	0.343037
Lysis	Age	-0.130847	0.331963
Lysis	DNAm Age	0.11588	0.443142
Lysis	DNAm Age Acceleration	0.265988	0.0739839
Lysis	CMV Average Index Value	-0.06374	0.640712
Lysis	TREC	0.0106294	0.938026
Lysis	TERT	-0.00181494	0.98931
Lysis	IL.1RA	-0.164291	0.226296
Lysis	IL.8	-0.0986363	0.469529
Lysis	IL.10	-0.178981	0.186885
Lysis	TNF.a	-0.17025	0.209668
Lysis	IFN.g	-0.021473	0.875179
Lysis	Eotaxin	-0.179224	0.186278
Lysis	GM.CSF	-0.0800007	0.557803
Lysis	MCP.1	-0.149251	0.272265
Lysis	Lysis	1	0
Lysis	Lysis per NK cell basis	0.575304	2.85295e-06
Lysis	CD56+	0.0204508	0.879979
Lysis	CD56bright	0.0362352	0.78901
Lysis	CD56bright CD16+	-0.105215	0.436027
Lysis	Cd56bright CD16-	-0.00492699	0.970984
Lysis	CD56dim	-0.0224045	0.868611
Lysis	CD56dim CD16+	0.104722	0.438189
Lysis	CD56dim CD16-	-0.109111	0.419129
Lysis per NK cell basis	Age	-0.25306	0.057528
Lysis per NK cell basis	DNAm Age	-0.137219	0.363159
Lysis per NK cell basis	DNAm Age Acceleration	0.057416	0.70468
Lysis per NK cell basis	CMV Average Index Value	-0.118729	0.383463
Lysis per NK cell basis	TREC	0.215417	0.110833
Lysis per NK cell basis	TERT	-0.104421	0.439517
Lysis per NK cell basis	IL.1RA	0.0335617	0.806025
Lysis per NK cell basis	IL.8	0.0929613	0.495589
Lysis per NK cell basis	IL.10	-0.210528	0.119369
Lysis per NK cell basis	TNF.a	0.00105956	0.993816
Lysis per NK cell basis	IFN.g	-0.0150103	0.912568
Lysis per NK cell basis	Eotaxin	-0.163295	0.229164
Lysis per NK cell basis	GM.CSF	-0.00379565	0.977851
Lysis per NK cell basis	MCP.1	-0.0129187	0.924714
Lysis per NK cell basis	Lysis	0.575304	2.85295e-06
Lysis per NK cell basis	Lysis per NK cell basis	1	0
Lysis per NK cell basis	CD56+	-0.7446	3.1416e-11
Lysis per NK cell basis	CD56bright	0.374591	0.00409473
Lysis per NK cell basis	CD56bright CD16+	0.134695	0.317816
Lysis per NK cell basis	Cd56bright CD16-	0.308964	0.0193624
Lysis per NK cell basis	CD56dim	-0.393606	0.00245262
Lysis per NK cell basis	CD56dim CD16+	0.155182	0.249056
Lysis per NK cell basis	CD56dim CD16-	-0.187522	0.162467
CD56+	Age	0.266814	0.0448239
CD56+	DNAm Age	0.320207	0.0300476
CD56+	DNAm Age Acceleration	0.101267	0.50308
CD56+	CMV Average Index Value	0.183428	0.175992
CD56+	TREC	-0.268943	0.0450394
CD56+	TERT	0.0459886	0.734087
CD56+	IL.1RA	-0.121296	0.373188
CD56+	IL.8	-0.126286	0.353697
CD56+	IL.10	0.146542	0.281161
CD56+	TNF.a	-0.0478176	0.726366
CD56+	IFN.g	0.0441941	0.746379
CD56+	Eotaxin	0.082674	0.544674
CD56+	GM.CSF	-0.00265016	0.984534
CD56+	MCP.1	-0.147713	0.277292
CD56+	Lysis	0.0204508	0.879979
CD56+	Lysis per NK cell basis	-0.7446	3.1416e-11
CD56+	CD56+	1	0
CD56+	CD56bright	-0.497269	8.31555e-05
CD56+	CD56bright CD16+	-0.331005	0.0119032
CD56+	Cd56bright CD16-	-0.435286	0.000714473
CD56+	CD56dim	0.526741	2.56411e-05
CD56+	CD56dim CD16+	-0.085355	0.527849
CD56+	CD56dim CD16-	0.130289	0.334048
CD56bright	Age	-0.313239	0.0176656
CD56bright	DNAm Age	-0.387061	0.00787479
CD56bright	DNAm Age Acceleration	-0.0999106	0.508847
CD56bright	CMV Average Index Value	-0.0961755	0.480738
CD56bright	TREC	0.194644	0.15057
CD56bright	TERT	0.0569762	0.673775
CD56bright	IL.1RA	0.0661346	0.628191
CD56bright	IL.8	0.219663	0.103808
CD56bright	IL.10	-0.0647262	0.635543
CD56bright	TNF.a	-0.125442	0.356948
CD56bright	IFN.g	0.0595818	0.662691
CD56bright	Eotaxin	-0.122731	0.367516
CD56bright	GM.CSF	0.188592	0.163925
CD56bright	MCP.1	-0.0496258	0.716446
CD56bright	Lysis	0.0362352	0.78901
CD56bright	Lysis per NK cell basis	0.374591	0.00409473
CD56bright	CD56+	-0.497269	8.31555e-05
CD56bright	CD56bright	1	0
CD56bright	CD56bright CD16+	0.439531	0.00062446
CD56bright	Cd56bright CD16-	0.957813	1.83666e-31
CD56bright	CD56dim	-0.986431	7.54514e-45
CD56bright	CD56dim CD16+	0.159174	0.236939
CD56bright	CD56dim CD16-	-0.273644	0.0394284
CD56bright CD16+	Age	0.0107687	0.936632
CD56bright CD16+	DNAm Age	0.0166554	0.91252
CD56bright CD16+	DNAm Age Acceleration	-0.112825	0.455339
CD56bright CD16+	CMV Average Index Value	-0.0067004	0.960911
CD56bright CD16+	TREC	-0.10803	0.42806
CD56bright CD16+	TERT	0.0466488	0.730413
CD56bright CD16+	IL.1RA	0.171427	0.206487
CD56bright CD16+	IL.8	0.101311	0.457507
CD56bright CD16+	IL.10	0.208346	0.123336
CD56bright CD16+	TNF.a	0.0263936	0.846888
CD56bright CD16+	IFN.g	-0.0310549	0.820263
CD56bright CD16+	Eotaxin	-0.0514495	0.706487
CD56bright CD16+	GM.CSF	0.193306	0.153451
CD56bright CD16+	MCP.1	0.192089	0.156106
CD56bright CD16+	Lysis	-0.105215	0.436027
CD56bright CD16+	Lysis per NK cell basis	0.134695	0.317816
CD56bright CD16+	CD56+	-0.331005	0.0119032
CD56bright CD16+	CD56bright	0.439531	0.00062446
CD56bright CD16+	CD56bright CD16+	1	0
CD56bright CD16+	Cd56bright CD16-	0.269089	0.0429633
CD56bright CD16+	CD56dim	-0.426665	0.000934184
CD56bright CD16+	CD56dim CD16+	-0.132548	0.325662
CD56bright CD16+	CD56dim CD16-	0.0788582	0.559836
Cd56bright CD16-	Age	-0.273935	0.039211
Cd56bright CD16-	DNAm Age	-0.382054	0.00878976
Cd56bright CD16-	DNAm Age Acceleration	-0.134998	0.371049
Cd56bright CD16-	CMV Average Index Value	-0.0521243	0.702814
Cd56bright CD16-	TREC	0.20858	0.122907
Cd56bright CD16-	TERT	0.0892015	0.509348
Cd56bright CD16-	IL.1RA	-0.0262677	0.84761
Cd56bright CD16-	IL.8	0.182199	0.178955
Cd56bright CD16-	IL.10	-0.0457063	0.738006
Cd56bright CD16-	TNF.a	-0.111624	0.412763
Cd56bright CD16-	IFN.g	0.067126	0.623037
Cd56bright CD16-	Eotaxin	-0.121441	0.372612
Cd56bright CD16-	GM.CSF	0.182535	0.178141
Cd56bright CD16-	MCP.1	-0.0606351	0.657096
Cd56bright CD16-	Lysis	-0.00492699	0.970984
Cd56bright CD16-	Lysis per NK cell basis	0.308964	0.0193624
Cd56bright CD16-	CD56+	-0.435286	0.000714473
Cd56bright CD16-	CD56bright	0.957813	1.83666e-31
Cd56bright CD16-	CD56bright CD16+	0.269089	0.0429633
Cd56bright CD16-	Cd56bright CD16-	1	0
Cd56bright CD16-	CD56dim	-0.944923	2.37151e-28
Cd56bright CD16-	CD56dim CD16+	0.151672	0.260056
Cd56bright CD16-	CD56dim CD16-	-0.262621	0.0484257
CD56dim	Age	0.294561	0.0261335
CD56dim	DNAm Age	0.376944	0.0098165
CD56dim	DNAm Age Acceleration	0.106764	0.480063
CD56dim	CMV Average Index Value	0.121004	0.374349
CD56dim	TREC	-0.203262	0.132968
CD56dim	TERT	-0.0353403	0.794105
CD56dim	IL.1RA	-0.0393039	0.773653
CD56dim	IL.8	-0.212709	0.115501
CD56dim	IL.10	0.0682067	0.61744
CD56dim	TNF.a	0.131136	0.335364
CD56dim	IFN.g	-0.0649597	0.634322
CD56dim	Eotaxin	0.11102	0.415312
CD56dim	GM.CSF	-0.189012	0.162972
CD56dim	MCP.1	0.0379526	0.781238
CD56dim	Lysis	-0.0224045	0.868611
CD56dim	Lysis per NK cell basis	-0.393606	0.00245262
CD56dim	CD56+	0.526741	2.56411e-05
CD56dim	CD56bright	-0.986431	7.54514e-45
CD56dim	CD56bright CD16+	-0.426665	0.000934184
CD56dim	Cd56bright CD16-	-0.944923	2.37151e-28
CD56dim	CD56dim	1	0
CD56dim	CD56dim CD16+	-0.107908	0.424303
CD56dim	CD56dim CD16-	0.222489	0.09622
CD56dim CD16+	Age	-0.345289	0.00852432
CD56dim CD16+	DNAm Age	-0.204885	0.171972
CD56dim CD16+	DNAm Age Acceleration	0.060935	0.687477
CD56dim CD16+	CMV Average Index Value	0.070579	0.605228
CD56dim CD16+	TREC	-0.00639152	0.962711
CD56dim CD16+	TERT	0.0524729	0.698273
CD56dim CD16+	IL.1RA	0.255251	0.0576141
CD56dim CD16+	IL.8	0.1037	0.446914
CD56dim CD16+	IL.10	-0.192373	0.155483
CD56dim CD16+	TNF.a	0.0615782	0.652102
CD56dim CD16+	IFN.g	0.170818	0.208127
CD56dim CD16+	Eotaxin	-0.311675	0.0193698
CD56dim CD16+	GM.CSF	-0.0240408	0.860394
CD56dim CD16+	MCP.1	-0.120514	0.3763
CD56dim CD16+	Lysis	0.104722	0.438189
CD56dim CD16+	Lysis per NK cell basis	0.155182	0.249056
CD56dim CD16+	CD56+	-0.085355	0.527849
CD56dim CD16+	CD56bright	0.159174	0.236939
CD56dim CD16+	CD56bright CD16+	-0.132548	0.325662
CD56dim CD16+	Cd56bright CD16-	0.151672	0.260056
CD56dim CD16+	CD56dim	-0.107908	0.424303
CD56dim CD16+	CD56dim CD16+	1	0
CD56dim CD16+	CD56dim CD16-	-0.982951	3.84147e-42
CD56dim CD16-	Age	0.408204	0.00162079
CD56dim CD16-	DNAm Age	0.289793	0.0507569
CD56dim CD16-	DNAm Age Acceleration	-0.0247302	0.87041
CD56dim CD16-	CMV Average Index Value	-0.0537603	0.693938
CD56dim CD16-	TREC	-0.0208999	0.878485
CD56dim CD16-	TERT	-0.0701669	0.604003
CD56dim CD16-	IL.1RA	-0.256178	0.0566819
CD56dim CD16-	IL.8	-0.106019	0.436762
CD56dim CD16-	IL.10	0.230067	0.0880454
CD56dim CD16-	TNF.a	-0.0189527	0.889732
CD56dim CD16-	IFN.g	-0.166621	0.219688
CD56dim CD16-	Eotaxin	0.331892	0.0124575
CD56dim CD16-	GM.CSF	0.0393079	0.77363
CD56dim CD16-	MCP.1	0.129086	0.343037
CD56dim CD16-	Lysis	-0.109111	0.419129
CD56dim CD16-	Lysis per NK cell basis	-0.187522	0.162467
CD56dim CD16-	CD56+	0.130289	0.334048
CD56dim CD16-	CD56bright	-0.273644	0.0394284
CD56dim CD16-	CD56bright CD16+	0.0788582	0.559836
CD56dim CD16-	Cd56bright CD16-	-0.262621	0.0484257
CD56dim CD16-	CD56dim	0.222489	0.09622
CD56dim CD16-	CD56dim CD16+	-0.982951	3.84147e-42
CD56dim CD16-	CD56dim CD16-	1	0
